# *APOE4* and Infectious Diseases Jointly Contribute to Brain Glucose Hypometabolism, a Biomarker of Alzheimer’s Pathology: New Findings from the ADNI

**DOI:** 10.1101/2024.09.13.24313582

**Authors:** Aravind Lathika Rajendrakumar, Konstantin G. Arbeev, Olivia Bagley, Matt Duan, Anatoliy I. Yashin, Svetlana Ukraintseva, Alzheimer’s Disease Neuroimaging Initiative

## Abstract

**Background:** Impaired brain glucose metabolism is a preclinical feature of neurodegenerative diseases such as Alzheimer’s disease (AD). Infections may promote AD-related pathology. Therefore, we investigated the interplay between infections and *APOE4*, a strong genetic risk factor for AD.

**Methods:** We analyzed data on 1,509 participants in the Alzheimer’s Disease Neuroimaging Initiative (ADNI) database using multivariate linear regression models. The outcomes were rank-normalized hypometabolic convergence index (HCI), statistical regions of interest (SROI) for AD, and mild cognitive impairment (MCI). Marginal mean estimates for infections, stratified by *APOE4* carrier status, were then computed.

**Results:** Prior infections were associated with greater HCI [β=0.15, 95% CI: 0.03, 0.27, p=0.01]. The combined effects of infections and *APOE4* carriers on HCI levels were significantly greater than either variable alone. Among *APOE4* carriers, the estimated marginal mean was 0.62, rising to 0.77, with infections (p<0.001), indicating an interaction effect. Carriers with multiple infections showed greater hypometabolism (higher HCI), with an estimate of 0.44 (p=0.01) compared to 0.11 (p=0.08) for those with a single infection, revealing a dose-response relationship. The estimates for the association of infections with SROI AD and SROI MCI were β=-0.01 (p=0.02) and β=-0.01 (p=0.04), respectively.

**Conclusion:** Our findings suggest that infections and *APOE4* jointly contribute to brain glucose hypometabolism and AD pathology, supporting a “multi-hit” mechanism in AD development.
