## Supplementary Material 2 for "*APOE4* and Infectious Diseases Jointly Contribute to Brain Glucose Hypometabolism, a Biomarker of Alzheimer’s Pathology: New Findings from the ADNI"

### Sheet: Sheet1
ATC code	Name
A10A	INSULINS AND ANALOGUES
A10AB01	insulin (human)
A10AB02	insulin (beef)
A10AB03	insulin (pork)
A10AB04	insulin lispro
A10AB05	insulin aspart
A10AB06	insulin glulisine
A10AB30	combinations
A10AC01	insulin (human)
A10AC02	insulin (beef)
A10AC03	insulin (pork)
A10AC04	insulin lispro
A10AC30	combinations
A10AD01	insulin (human)
A10AD02	insulin (beef)
A10AD03	insulin (pork)
A10AD04	insulin lispro
A10AD05	insulin aspart
A10AD06	insulin degludec and insulin aspart
A10AD30	combinations
A10AE01	insulin (human)
A10AE02	insulin (beef)
A10AE03	insulin (pork)
A10AE04	insulin glargine
A10AE05	insulin detemir
A10AE06	insulin degludec
A10AE07	insulin icodec
A10AE30	combinations
A10AE54	insulin glargine and lixisenatide
A10AE56	insulin degludec and liraglutide
A10AF01	insulin (human)
A10B	BLOOD GLUCOSE LOWERING DRUGS, EXCL. INSULINS
A10BA	Biguanides
A10BA	Biguanides
A10BA01	phenformin
A10BA02	metformin
A10BA03	buformin
A10BB	Sulfonylureas
A10BB01	glibenclamide
A10BB02	chlorpropamide
A10BB03	tolbutamide
A10BB04	glibornuride
A10BB05	tolazamide
A10BB06	carbutamide
A10BB07	glipizide
A10BB08	gliquidone
A10BB09	gliclazide
A10BB10	metahexamide
A10BB11	glisoxepide
A10BB12	glimepiride
A10BB31	acetohexamide
A10BC	Sulfonamides (heterocyclic)
A10BC01	glymidine
A10BD	Combinations of oral blood glucose lowering drugs
A10BD01	phenformin and sulfonylureas
A10BD02	metformin and sulfonylureas
A10BD03	metformin and rosiglitazone
A10BD04	glimepiride and rosiglitazone
A10BD05	metformin and pioglitazone
A10BD06	glimepiride and pioglitazone
A10BD07	metformin and sitagliptin
A10BD08	metformin and vildagliptin
A10BD09	pioglitazone and alogliptin
A10BD10	metformin and saxagliptin
A10BD11	metformin and linagliptin
A10BD12	pioglitazone and sitagliptin
A10BD13	metformin and alogliptin
A10BD14	metformin and repaglinide
A10BD15	metformin and dapagliflozin
A10BD16	metformin and canagliflozin
A10BD17	metformin and acarbose
A10BD18	metformin and gemigliptin
A10BD19	linagliptin and empagliflozin
A10BD20	metformin and empagliflozin
A10BD21	saxagliptin and dapagliflozin
A10BD22	metformin and evogliptin
A10BD23	metformin and ertugliflozin
A10BD24	sitagliptin and ertugliflozin
A10BD25	metformin, saxagliptin and dapagliflozin
A10BD26	metformin and lobeglitazone
A10BD27	metformin, linagliptin and empagliflozin
A10BD28	metformin and teneligliptin
A10BD29	sitagliptin and dapagliflozin
A10BF	Alpha glucosidase inhibitors
A10BF01	acarbose
A10BF02	miglitol
A10BF03	voglibose
A10BG	Thiazolidinediones
A10BG01	troglitazone
A10BG02	rosiglitazone
A10BG03	pioglitazone
A10BG04	lobeglitazone
A10BH	Dipeptidyl peptidase 4 (DPP-4) inhibitors
A10BH01	sitagliptin
A10BH02	vildagliptin
A10BH03	saxagliptin
A10BH04	alogliptin
A10BH05	linagliptin
A10BH06	gemigliptin
A10BH07	evogliptin
A10BH08	teneligliptin
A10BH51	sitagliptin and simvastatin
A10BH52	gemigliptin and rosuvastatin
A10BJ	Glucagon-like peptide-1 (GLP-1) analogues
A10BJ01	exenatide
A10BJ02	liraglutide
A10BJ03	lixisenatide
A10BJ04	albiglutide
A10BJ05	dulaglutide
A10BJ06	semaglutide
A10BJ07	beinaglutide
A10BK	Sodium-glucose co-transporter 2 (SGLT2) inhibitors
A10BK01	dapagliflozin
A10BK02	canagliflozin
A10BK03	empagliflozin
A10BK04	ertugliflozin
A10BK05	ipragliflozin
A10BK06	sotagliflozin
A10BK07	luseogliflozin
A10BK08	bexagliflozin
A10BX	Other blood glucose lowering drugs, excl. insulins
A10BX01	guar gum
A10BX02	repaglinide
A10BX03	nateglinide
A10BX05	pramlintide
A10BX06	benfluorex
A10BX08	mitiglinide
A10BX15	imeglimin
A10BX16	tirzepatide
A10BX17	carfloglitazar
A10BX18	dorzagliatin
A10X	OTHER DRUGS USED IN DIABETES
A10XA01	tolrestat
AA10XX	Other drugs used in diabetes
A10XX01	Teplizumab
